# The landscape of plasma proteomic links to human organ imaging

**DOI:** 10.1101/2025.01.14.25320532

**Authors:** Zirui Fan, Julio Chirinos, Xiaochen Yang, Juan Shu, Yujue Li, Joan M. O’Brien, Walter Witschey, Daniel J. Rader, Ruben Gur, Bingxin Zhao

## Abstract

Plasma protein levels provide important insights into human disease, yet a comprehensive assessment of plasma proteomics across organs is lacking. Using large-scale multimodal data from the UK Biobank, we integrated plasma proteomics with organ imaging to map their phenotypic and genetic links, analyzing 2,923 proteins and 1,051 imaging traits across multiple organs. We uncovered 5,067 phenotypic protein-imaging associations, identifying both organ-specific and organ-shared proteomic relations, along with their enriched protein-protein interaction networks and biological pathways. By integrating external gene expression data, we observed that plasma proteins associated with the brain, liver, lung, pancreas, and spleen tended to be primarily produced in the corresponding organs, while proteins associated with the heart, body fat, and skeletal muscle were predominantly expressed in the liver. We also mapped key protein predictors of organ structures and showed the effective stratification capability of plasma protein-based prediction models. Furthermore, we identified 8,116 genetic-root putative causal links between proteins and imaging traits across multiple organs. Our study presents the most comprehensive pan-organ imaging proteomics map, bridging molecular and structural biology and offering a valuable resource to contextualize the complex roles of molecular pathways underlying plasma proteomics in organ systems.
