## Supplementary material for "The landscape of plasma proteomic links to human organ imaging": supp_table: Supplementary_Table_5.xlsx

### Sheet: Protein-protein interactions
Supplementary Table 5: Protein-protein interactions (PPI) for proteins significantly associated with each organ (P < 1.63e-8). This sheet shows the average PPI scores and the P-value from the hypergeometric test assessing the enrichment of interactions for each organ-associated protein set.
Catogory	Average PPI score	P-value
Brain sMRI	0.0671117	< 2.2E-16
Brain dMRI	0.259067	1.289e-10
Heart	0.051028	< 2.2E-16
Aorta	0.062	0.003809
Body fat	0.0643499	2.2e-16
Body muscle	0.0841961	< 2.2E-16
Kidney	0.0379223	< 2.2E-16
Liver	0.0519183	< 2.2E-16
Lung	0.145182	3.843e-12
Pancreas	0.220815	< 2.2E-16
Spleen	0.115293	< 2.2E-16
Eye OCT	0.0401319	< 2.2E-16
Eye fundus	0.0313036	0.007313

### Sheet: Readme
Readme of the sheet 'Protein-protein interactions':
Cateory	Name of the organ or tissue
Average PPI	The average PPI score from the STRING database for proteins significantly associated with the specified organ under Bonferroni correction
P-value	The p-value from the hypergeometric test assessing PPI enrichment for proteins associated with the organ
