## Supplementary material for "The landscape of plasma proteomic links to human organ imaging": supp_table: Supplementary_Table_11.xlsx

### Sheet: Abdominal MRI
Supplementary Table 11: Pathway enrichment analysis for plasma proteins with significant causal associations for each organ (P < 2.98e-8). This sheet shows enriched pathways for plasma proteins causally associated with abdominal MRI traits.
source	term_name	term_id	adjusted_p_value	negative_log10_of_adjusted_p_value	term_size	query_size	intersection_size	effective_domain_size	intersections	category
GO:BP	regulation of cellular response to growth factor stimulus	GO:0090287	0.02368	1.62562	318	35	6	21031	ASPN,CHRDL2,FGF2,RBPMS2,SMAD3,TGFBR3	Body fat
GO:BP	muscle cell proliferation	GO:0033002	0.0425833	1.37076	208	35	5	21031	FGF2,LDLRAP1,OGN,RBPMS2,TGFBR3	Body fat
GO:BP	cartilage development	GO:0051216	0.0477234	1.32127	213	35	5	21031	CHRDL2,FGF2,OGN,PTH1R,SMAD3	Body fat
GO:CC	external side of plasma membrane	GO:0009897	0.000455275	3.34173	384	35	7	22097	BTN1A1,BTN2A1,BTN3A2,CA4,CTSB,GFRA1,TGFBR3	Body fat
GO:CC	lysosomal lumen	GO:0043202	0.00421851	2.37484	100	35	4	22097	CTSB,CTSF,GUSB,OGN	Body fat
GO:CC	collagen-containing extracellular matrix	GO:0062023	0.0112363	1.94938	425	35	6	22097	ANGPTL7,ASPN,CTSB,CTSF,OGN,SERPING1	Body fat
GO:CC	vacuolar lumen	GO:0005775	0.0398544	1.39952	178	35	4	22097	CTSB,CTSF,GUSB,OGN	Body fat
KEGG	Lysosome	KEGG:04142	0.00863836	2.06357	131	18	4	8484	CD164,CTSB,CTSF,GUSB	Body fat
REAC	Butyrophilin (BTN) family interactions	REAC:R-HSA-8851680	0.000862112	3.06444	12	26	3	10842	BTN1A1,BTN2A1,BTN3A2	Body fat
GO:CC	peptidase inhibitor complex	GO:1904090	0.00717117	2.14441	11	20	2	22097	CTSB,PLAU	Body muscle
GO:MF	sulfur compound binding	GO:1901681	0.00614093	2.21177	268	40	6	20212	ANGPTL3,APOH,CFH,GSTM4,RSPO3,TGFBR3	Liver
GO:MF	heparin binding	GO:0008201	0.0110505	1.95662	176	40	5	20212	ANGPTL3,APOH,CFH,RSPO3,TGFBR3	Liver
GO:CC	external side of plasma membrane	GO:0009897	0.0144817	1.83918	384	40	6	22097	CA4,CTSB,GFRA1,IL4R,SELE,TGFBR3	Liver
KEGG	Cholesterol metabolism	KEGG:04979	0.0280996	1.5513	51	25	3	8484	ANGPTL3,APOH,LDLRAP1	Liver
GO:MF	integrin binding	GO:0005178	0.0302431	1.51937	158	30	4	20212	ADAM15,ANGPTL3,GFRA1,ITGAV	Kidney
GO:MF	growth factor activity	GO:0008083	0.0333184	1.47732	162	30	4	20212	ANGPTL3,CSF2,CSF3,FGF5	Kidney
GO:MF	extracellular matrix binding	GO:0050840	0.0343045	1.46465	60	30	3	20212	CTSS,ITGAV,THSD1	Kidney
GO:MF	heparin binding	GO:0008201	0.0458895	1.33829	176	30	4	20212	ANGPTL3,CFH,TGFBR3,THBS2	Kidney
GO:CC	lysosomal lumen	GO:0043202	0.00205939	2.68626	100	30	4	22097	CSF3,CTSS,GUSB,OMD	Kidney
GO:CC	vacuolar lumen	GO:0005775	0.0197312	1.70485	178	30	4	22097	CSF3,CTSS,GUSB,OMD	Kidney
GO:CC	external side of plasma membrane	GO:0009897	0.0320489	1.49419	384	30	5	22097	BTN1A1,GFRA1,IL4R,ITGAV,TGFBR3	Kidney
KEGG	PI3K-Akt signaling pathway	KEGG:04151	0.042385	1.37279	356	18	5	8484	CSF3,FGF5,IL4R,ITGAV,THBS2	Kidney
KEGG	Hematopoietic cell lineage	KEGG:04640	0.0369562	1.43231	92	4	2	8484	CSF2,IL4R	Lung
GO:CC	external side of plasma membrane	GO:0009897	0.0258112	1.58819	384	17	4	22097	BTN1A1,BTN2A1,BTN3A2,SELE	Pancreas
REAC	Butyrophilin (BTN) family interactions	REAC:R-HSA-8851680	6.62716e-05	4.17867	12	12	3	10842	BTN1A1,BTN2A1,BTN3A2	Pancreas
KEGG	Lysosome	KEGG:04142	0.0152633	1.81635	131	9	3	8484	CD164,GUSB,NAGA	Spleen

### Sheet: Heart&Aorta
Supplementary Table 11: Pathway enrichment analysis for plasma proteins with significant causal associations for each organ (P < 2.98e-8). This sheet shows enriched pathways for plasma proteins causally associated with cardiac and aortic MRI traits.
source	term_name	term_id	adjusted_p_value	negative_log10_of_adjusted_p_value	term_size	query_size	intersection_size	effective_domain_size	intersections	category
GO:MF	endopeptidase inhibitor activity	GO:0004866	5.2995e-07	6.27576	168	101	11	20212	CD109,CST7,ITIH3,ITIH4,LXN,MANSC4,RARRES1,SERPING1,SPINK8,TFPI,TIMP4	Heart
GO:MF	enzyme inhibitor activity	GO:0004857	6.51414e-07	6.18614	390	101	15	20212	ANGPTL3,CD109,CST7,HSPB1,ITIH3,ITIH4,LXN,MANSC4,PPP1R14D,PRKAR2A,RARRES1,SERPING1,SPINK8,TFPI,TIMP4	Heart
GO:MF	peptidase inhibitor activity	GO:0030414	7.69658e-07	6.1137	174	101	11	20212	CD109,CST7,ITIH3,ITIH4,LXN,MANSC4,RARRES1,SERPING1,SPINK8,TFPI,TIMP4	Heart
GO:MF	endopeptidase regulator activity	GO:0061135	1.39059e-06	5.8568	184	101	11	20212	CD109,CST7,ITIH3,ITIH4,LXN,MANSC4,RARRES1,SERPING1,SPINK8,TFPI,TIMP4	Heart
GO:MF	molecular function inhibitor activity	GO:0140678	2.22175e-06	5.6533	497	101	16	20212	ANGPTL3,CD109,COMMD1,CST7,HSPB1,ITIH3,ITIH4,LXN,MANSC4,PPP1R14D,PRKAR2A,RARRES1,SERPING1,SPINK8,TFPI,TIMP4	Heart
GO:MF	peptidase regulator activity	GO:0061134	1.24541e-05	4.90469	227	101	11	20212	CD109,CST7,ITIH3,ITIH4,LXN,MANSC4,RARRES1,SERPING1,SPINK8,TFPI,TIMP4	Heart
GO:MF	serine-type endopeptidase inhibitor activity	GO:0004867	0.000570102	3.24405	103	101	7	20212	CD109,ITIH3,ITIH4,MANSC4,SERPING1,SPINK8,TFPI	Heart
GO:MF	integrin binding	GO:0005178	0.000861304	3.06484	158	101	8	20212	ADAM15,ANGPTL3,FGF2,GFAP,GFRA1,ICAM1,ICAM3,ITGAV	Heart
GO:MF	growth factor activity	GO:0008083	0.00103961	2.98313	162	101	8	20212	ANGPTL3,CSF2,EFEMP1,FGF2,FGF5,GDNF,IL34,MANF	Heart
GO:MF	heparin binding	GO:0008201	0.0019325	2.71388	176	101	8	20212	ANGPTL3,CFH,FGF2,LXN,REG4,RSPO3,TGFBR3,THBS2	Heart
GO:MF	transforming growth factor beta binding	GO:0050431	0.00390483	2.4084	24	101	4	20212	CD109,ITGAV,TGFBR3,VASN	Heart
GO:MF	sulfur compound binding	GO:1901681	0.00539632	2.2679	268	101	9	20212	ANGPTL3,CFH,FGF2,LXN,REG4,RSPO3,SULT1A1,TGFBR3,THBS2	Heart
GO:MF	extracellular matrix structural constituent	GO:0005201	0.0140353	1.85278	167	101	7	20212	CILP,ECM1,EFEMP1,FBN2,NID2,SPON1,THBS2	Heart
GO:MF	glycosaminoglycan binding	GO:0005539	0.022794	1.64218	247	101	8	20212	ANGPTL3,CFH,FGF2,LXN,REG4,RSPO3,TGFBR3,THBS2	Heart
GO:MF	growth factor binding	GO:0019838	0.0387965	1.41121	134	101	6	20212	CD109,ERBB2,IL1R2,ITGAV,TGFBR3,VASN	Heart
GO:MF	metalloendopeptidase inhibitor activity	GO:0008191	0.0437093	1.35943	16	101	3	20212	LXN,RARRES1,TIMP4	Heart
GO:MF	growth factor receptor binding	GO:0070851	0.0475701	1.32267	139	101	6	20212	CSF2,ECM1,EFEMP1,FGF2,FGF5,GDNF	Heart
GO:BP	negative regulation of wound healing	GO:0061045	0.00237332	2.62464	71	99	6	21031	CD109,FGF2,PLAU,SERPING1,SH2B3,TFPI	Heart
GO:BP	negative regulation of response to wounding	GO:1903035	0.0123672	1.90773	94	99	6	21031	CD109,FGF2,PLAU,SERPING1,SH2B3,TFPI	Heart
GO:BP	hyaluronan metabolic process	GO:0030212	0.0386847	1.41246	33	99	4	21031	FGF2,GUSB,ITIH3,ITIH4	Heart
GO:CC	external side of plasma membrane	GO:0009897	6.94881e-06	5.15809	384	101	13	22097	BTN1A1,BTN2A1,BTN3A2,CD302,CTSB,GFRA1,ICAM1,IL4R,ITGAV,PLAU,SELE,TGFBR3,TNFRSF13C	Heart
GO:CC	collagen-containing extracellular matrix	GO:0062023	0.000175723	3.75517	425	101	12	22097	ANGPTL3,CILP,CTSB,ECM1,EFEMP1,FBN2,ICAM1,ITIH4,NID2,SERPING1,SPON1,THBS2	Heart
GO:CC	platelet dense granule lumen	GO:0031089	0.0102279	1.99021	14	101	3	22097	ECM1,ITIH3,ITIH4	Heart
GO:CC	platelet dense granule	GO:0042827	0.0365117	1.43757	21	101	3	22097	ECM1,ITIH3,ITIH4	Heart
REAC	Butyrophilin (BTN) family interactions	REAC:R-HSA-8851680	0.0198181	1.70294	12	66	3	10842	BTN1A1,BTN2A1,BTN3A2	Heart
REAC	Extracellular matrix organization	REAC:R-HSA-1474244	0.0314314	1.50264	297	66	9	10842	ADAM15,CTSB,EFEMP1,FBN2,FGF2,ICAM1,ICAM3,ITGAV,NID2	Heart
REAC	Platelet degranulation	REAC:R-HSA-114608	0.0467327	1.33038	125	66	6	10842	CD109,ECM1,ITIH3,ITIH4,MANF,SERPING1	Heart
GO:BP	collagen catabolic process	GO:0030574	0.00176646	2.7529	45	36	4	21031	ADAM15,CTSB,FURIN,MMP10	Aorta
GO:BP	collagen metabolic process	GO:0032963	0.0452169	1.3447	101	36	4	21031	ADAM15,CTSB,FURIN,MMP10	Aorta
GO:CC	collagen-containing extracellular matrix	GO:0062023	0.0162436	1.78932	425	37	6	22097	ANGPTL3,ASPN,CTSB,EFEMP1,FBN2,NID2	Aorta
REAC	Extracellular matrix organization	REAC:R-HSA-1474244	9.5277e-05	4.02101	297	26	8	10842	ADAM15,ASPN,CTSB,EFEMP1,FBN2,FURIN,MMP10,NID2	Aorta
REAC	Degradation of the extracellular matrix	REAC:R-HSA-1474228	0.00573748	2.24128	140	26	5	10842	ADAM15,CTSB,FBN2,FURIN,MMP10	Aorta
REAC	Elastic fibre formation	REAC:R-HSA-1566948	0.0460326	1.33693	43	26	3	10842	EFEMP1,FBN2,FURIN	Aorta

### Sheet: Brain
Supplementary Table 11: Pathway enrichment analysis for plasma proteins with significant causal associations for each organ (P < 2.98e-8). This sheet shows enriched pathways for plasma proteins causally associated with brain MRI traits.
source	term_name	term_id	adjusted_p_value	negative_log10_of_adjusted_p_value	term_size	query_size	intersection_size	effective_domain_size	intersections	category
GO:MF	peptidase regulator activity	GO:0061134	1.67717e-05	4.77542	227	188	14	20212	CTSS,ITIH3,ITIH4,ITIH5,MANSC4,PCOLCE,PROS1,RECK,SERPING1,SPINK8,SPINT1,SPINT2,TFPI,TIMP4	Brain sMRI
GO:MF	growth factor activity	GO:0008083	2.26205e-05	4.6455	162	188	12	20212	ANGPTL3,BTC,CSF2,FGF2,FGF5,GDNF,GRN,IL34,INHBC,MANF,MDK,OGN	Brain sMRI
GO:MF	serine-type endopeptidase inhibitor activity	GO:0004867	2.44598e-05	4.61155	103	188	10	20212	ITIH3,ITIH4,ITIH5,MANSC4,RECK,SERPING1,SPINK8,SPINT1,SPINT2,TFPI	Brain sMRI
GO:MF	endopeptidase inhibitor activity	GO:0004866	3.38566e-05	4.47036	168	188	12	20212	ITIH3,ITIH4,ITIH5,MANSC4,PROS1,RECK,SERPING1,SPINK8,SPINT1,SPINT2,TFPI,TIMP4	Brain sMRI
GO:MF	extracellular matrix binding	GO:0050840	4.6946e-05	4.3284	60	188	8	20212	ADAM9,CTSS,ITGAV,LGALS1,LTBP2,SPARCL1,THSD1,TINAGL1	Brain sMRI
GO:MF	peptidase inhibitor activity	GO:0030414	4.98501e-05	4.30233	174	188	12	20212	ITIH3,ITIH4,ITIH5,MANSC4,PROS1,RECK,SERPING1,SPINK8,SPINT1,SPINT2,TFPI,TIMP4	Brain sMRI
GO:MF	cytokine binding	GO:0019955	6.62761e-05	4.17864	145	188	11	20212	CHRDL2,FGF2,GHR,IL1R2,IL31RA,IL6R,ITGAV,LTBP3,OSMR,TGFBR3,TNFRSF11A	Brain sMRI
GO:MF	enzyme inhibitor activity	GO:0004857	8.75095e-05	4.05794	390	188	17	20212	ANGPTL3,ATP5IF1,HEXIM1,HSPB1,ITIH3,ITIH4,ITIH5,MANSC4,PRKAR2A,PROS1,RECK,SERPING1,SPINK8,SPINT1,SPINT2,TFPI,TIMP4	Brain sMRI
GO:MF	endopeptidase regulator activity	GO:0061135	9.18794e-05	4.03678	184	188	12	20212	ITIH3,ITIH4,ITIH5,MANSC4,PROS1,RECK,SERPING1,SPINK8,SPINT1,SPINT2,TFPI,TIMP4	Brain sMRI
GO:MF	molecular function inhibitor activity	GO:0140678	0.000121481	3.91549	497	188	19	20212	ANGPTL3,ATP5IF1,COMMD1,FKBP1B,HEXIM1,HSPB1,ITIH3,ITIH4,ITIH5,MANSC4,PRKAR2A,PROS1,RECK,SERPING1,SPINK8,SPINT1,SPINT2,TFPI,TIMP4	Brain sMRI
GO:MF	integrin binding	GO:0005178	0.000158609	3.79967	158	188	11	20212	ADAM15,ADAM9,ANGPTL3,FGF2,GFAP,GFRA1,ICAM1,ICAM3,ITGAM,ITGAV,ITGB6	Brain sMRI
GO:MF	carbohydrate binding	GO:0030246	0.000300389	3.52232	287	188	14	20212	APCS,CD302,CLEC7A,FAM3D,GALNT3,GALNT5,GUSB,LGALS1,LGALS9,MRC1,PAM,REG4,SELE,SFTPD	Brain sMRI
GO:MF	heparin binding	GO:0008201	0.000466667	3.33099	176	188	11	20212	ANGPTL3,CFH,FGF2,FSTL1,LTBP2,MDK,PCOLCE,REG4,RSPO3,TGFBR3,THBS2	Brain sMRI
GO:MF	opsonin binding	GO:0001846	0.00068406	3.16491	21	188	5	20212	APCS,CFH,CFHR5,ITGAM,ITGAV	Brain sMRI
GO:MF	complement binding	GO:0001848	0.00212935	2.67175	26	188	5	20212	APCS,CFH,CFHR5,CR2,ITGAM	Brain sMRI
GO:MF	extracellular matrix structural constituent	GO:0005201	0.00219301	2.65896	167	188	10	20212	ASPN,ECM1,FBN2,LTBP2,NID2,OGN,PCOLCE,SPON1,THBS2,TINAGL1	Brain sMRI
GO:MF	growth factor binding	GO:0019838	0.0026556	2.57584	134	188	9	20212	GHR,IL1R2,IL6R,ITGAV,LTBP2,LTBP3,OSMR,S100A13,TGFBR3	Brain sMRI
GO:MF	sulfur compound binding	GO:1901681	0.00478212	2.32038	268	188	12	20212	ANGPTL3,CFH,FGF2,FSTL1,GSTP1,LTBP2,MDK,PCOLCE,REG4,RSPO3,TGFBR3,THBS2	Brain sMRI
GO:MF	glycosaminoglycan binding	GO:0005539	0.0120422	1.91929	247	188	11	20212	ANGPTL3,CFH,FGF2,FSTL1,LTBP2,MDK,PCOLCE,REG4,RSPO3,TGFBR3,THBS2	Brain sMRI
GO:MF	collagen binding	GO:0005518	0.0253264	1.59643	69	188	6	20212	ADAM9,CTSB,CTSS,NID2,PCOLCE,SPARCL1	Brain sMRI
GO:BP	regulation of response to wounding	GO:1903034	6.39189e-06	5.19437	168	185	13	21031	APCS,CLEC7A,F12,FGF2,FKBP1B,GRN,MDK,PLAU,PLG,PROS1,SERPING1,SH2B3,TFPI	Brain sMRI
GO:BP	negative regulation of response to wounding	GO:1903035	2.07455e-05	4.68308	94	185	10	21031	APCS,F12,FGF2,MDK,PLAU,PLG,PROS1,SERPING1,SH2B3,TFPI	Brain sMRI
GO:BP	negative regulation of wound healing	GO:0061045	2.4172e-05	4.61669	71	185	9	21031	APCS,F12,FGF2,PLAU,PLG,PROS1,SERPING1,SH2B3,TFPI	Brain sMRI
GO:BP	symbiont entry into host cell	GO:0046718	2.80411e-05	4.5522	156	185	12	21031	APCS,CR2,CTSB,GSN,ICAM1,ITGAV,ITGB6,LGALS1,LGALS9,MRC1,TFRC,WWP2	Brain sMRI
GO:BP	negative regulation of coagulation	GO:0050819	3.89422e-05	4.40958	53	185	8	21031	F12,PLAU,PLG,PROCR,PROS1,SERPING1,SH2B3,TFPI	Brain sMRI
GO:BP	symbiont entry into host	GO:0044409	4.58856e-05	4.33832	163	185	12	21031	APCS,CR2,CTSB,GSN,ICAM1,ITGAV,ITGB6,LGALS1,LGALS9,MRC1,TFRC,WWP2	Brain sMRI
GO:BP	negative regulation of blood coagulation	GO:0030195	0.000457451	3.33966	49	185	7	21031	F12,PLAU,PLG,PROS1,SERPING1,SH2B3,TFPI	Brain sMRI
GO:BP	regulation of wound healing	GO:0061041	0.000465316	3.33225	130	185	10	21031	APCS,CLEC7A,F12,FGF2,PLAU,PLG,PROS1,SERPING1,SH2B3,TFPI	Brain sMRI
GO:BP	negative regulation of hemostasis	GO:1900047	0.000527992	3.27737	50	185	7	21031	F12,PLAU,PLG,PROS1,SERPING1,SH2B3,TFPI	Brain sMRI
GO:BP	regulation of coagulation	GO:0050818	0.000565825	3.24732	74	185	8	21031	F12,PLAU,PLG,PROCR,PROS1,SERPING1,SH2B3,TFPI	Brain sMRI
GO:BP	biological process involved in interaction with host	GO:0051701	0.000775813	3.11024	211	185	12	21031	APCS,CR2,CTSB,GSN,ICAM1,ITGAV,ITGB6,LGALS1,LGALS9,MRC1,TFRC,WWP2	Brain sMRI
GO:BP	acute inflammatory response	GO:0002526	0.000960442	3.01753	108	185	9	21031	APCS,F12,GSTP1,IL31RA,IL6R,ITIH4,OSMR,TFRC,TNFRSF11A	Brain sMRI
GO:BP	cell adhesion mediated by integrin	GO:0033627	0.00126033	2.89951	82	185	8	21031	ADAM9,EFNA1,ICAM1,ITGAM,ITGAV,ITGB6,PLAU,RET	Brain sMRI
GO:BP	biological process involved in symbiotic interaction	GO:0044403	0.00190762	2.71951	319	185	14	21031	APCS,CFHR5,CR2,CTSB,GSN,ICAM1,ITGAV,ITGB6,LGALS1,LGALS9,MRC1,PLG,TFRC,WWP2	Brain sMRI
GO:BP	regulation of blood coagulation	GO:0030193	0.00495464	2.30499	69	185	7	21031	F12,PLAU,PLG,PROS1,SERPING1,SH2B3,TFPI	Brain sMRI
GO:BP	regulation of hemostasis	GO:1900046	0.00601759	2.22058	71	185	7	21031	F12,PLAU,PLG,PROS1,SERPING1,SH2B3,TFPI	Brain sMRI
GO:BP	negative regulation of response to external stimulus	GO:0032102	0.0063678	2.19601	405	185	15	21031	APCS,F12,FGF2,GRN,GSTP1,HAVCR2,LGALS9,MDK,PLAU,PLG,PROS1,SEMA3F,SERPING1,SH2B3,TFPI	Brain sMRI
GO:BP	fibrinolysis	GO:0042730	0.00688457	2.16212	27	185	5	21031	F12,PLAU,PLG,PROS1,SERPING1	Brain sMRI
GO:BP	tissue remodeling	GO:0048771	0.00785686	2.10475	177	185	10	21031	LTBP3,MDK,NOTCH2,PLG,PTH1R,RSPO3,TFRC,TIE1,TNFRSF11A,TNFRSF11B	Brain sMRI
GO:BP	positive regulation of response to wounding	GO:1903036	0.00871931	2.05952	75	185	7	21031	CLEC7A,F12,FKBP1B,GRN,MDK,PLAU,PLG	Brain sMRI
GO:BP	wound healing	GO:0042060	0.0114047	1.94291	425	185	15	21031	APCS,CLEC7A,F12,FGF2,HSPB1,ITGB6,NOTCH2,PLAU,PLG,PROCR,PROS1,RHOC,SERPING1,SH2B3,TFPI	Brain sMRI
GO:BP	extracellular matrix organization	GO:0030198	0.0125272	1.90214	324	185	13	21031	ADAM15,ADAMTSL4,CTSS,GFAP,MANSC4,NID2,PLG,RECK,SPINT1,SPINT2,TGFBR3,TIE1,TNFRSF11B	Brain sMRI
GO:BP	extracellular structure organization	GO:0043062	0.0129501	1.88773	325	185	13	21031	ADAM15,ADAMTSL4,CTSS,GFAP,MANSC4,NID2,PLG,RECK,SPINT1,SPINT2,TGFBR3,TIE1,TNFRSF11B	Brain sMRI
GO:BP	external encapsulating structure organization	GO:0045229	0.0133856	1.87336	326	185	13	21031	ADAM15,ADAMTSL4,CTSS,GFAP,MANSC4,NID2,PLG,RECK,SPINT1,SPINT2,TGFBR3,TIE1,TNFRSF11B	Brain sMRI
GO:BP	placenta development	GO:0001890	0.0156698	1.80494	151	185	9	21031	CSF2,CTSB,NOTCH2,PKD2,PLG,RSPO3,SPINT1,SPINT2,TPPP3	Brain sMRI
GO:BP	hyaluronan metabolic process	GO:0030212	0.0193922	1.71237	33	185	5	21031	FGF2,GUSB,ITIH3,ITIH4,ITIH5	Brain sMRI
GO:BP	complement activation, alternative pathway	GO:0006957	0.0194238	1.71167	16	185	4	21031	C9,CFH,CFHR5,CR2	Brain sMRI
GO:BP	regulation of angiogenesis	GO:0045765	0.0196806	1.70596	288	185	12	21031	ADGRB3,ANGPTL3,ECM1,EFNA1,EPHA1,FGF2,GRN,HSPB1,MDK,RECK,THBS2,TIE1	Brain sMRI
GO:BP	regulation of protein kinase activity	GO:0045859	0.0231199	1.63601	451	185	15	21031	ADAM9,EFNA1,EPHA1,FGF2,GHR,GSTP1,HEXIM1,HSPB1,IL34,IL6R,PILRB,PKD2,PRKAR2A,RALB,TNFRSF11A	Brain sMRI
GO:BP	negative regulation of catalytic activity	GO:0043086	0.0231547	1.63536	396	185	14	21031	ANGPTL3,AOC3,APCS,ATP5IF1,ECM1,EPHA1,FKBP1B,GSTP1,HEXIM1,HSPB1,PRKAR2A,RECK,SLC39A14,TFPI	Brain sMRI
GO:BP	regulation of vasculature development	GO:1901342	0.0233867	1.63103	293	185	12	21031	ADGRB3,ANGPTL3,ECM1,EFNA1,EPHA1,FGF2,GRN,HSPB1,MDK,RECK,THBS2,TIE1	Brain sMRI
GO:BP	cell-substrate adhesion	GO:0031589	0.0294198	1.53136	351	185	13	21031	ADAM15,ADAM9,ANGPTL3,EFNA1,EPHA1,ITGAM,ITGAV,ITGB6,MDK,NID2,PLAU,PLG,THSD1	Brain sMRI
GO:BP	bone remodeling	GO:0046849	0.036435	1.43848	93	185	7	21031	LTBP3,MDK,NOTCH2,PTH1R,TFRC,TNFRSF11A,TNFRSF11B	Brain sMRI
GO:BP	cartilage development	GO:0051216	0.0398518	1.39955	213	185	10	21031	CHRDL2,ECM1,EIF2AK3,FGF2,GHR,LTBP3,MDK,OGN,PTH1R,SLC39A14	Brain sMRI
GO:BP	complement activation	GO:0006956	0.0419449	1.37732	64	185	6	21031	C9,CFH,CFHR5,CR2,NCR3LG1,SERPING1	Brain sMRI
GO:CC	collagen-containing extracellular matrix	GO:0062023	2.26803e-13	12.6444	425	192	27	22097	ADAMTSL4,ANGPTL3,APCS,ASPN,CTSB,CTSF,CTSS,ECM1,F12,FBN2,ICAM1,ITIH4,LGALS1,LGALS9,LTBP2,LTBP3,MDK,NID2,OGN,PCOLCE,PLG,PSAP,SERPING1,SPARCL1,SPON1,THBS2,TINAGL1	Brain sMRI
GO:CC	external side of plasma membrane	GO:0009897	1.49466e-11	10.8255	384	192	24	22097	ADAM9,BTN1A1,BTN2A1,BTN3A2,CA4,CD302,CEACAM21,CTSB,GFRA1,GHR,ICAM1,IL31RA,IL6R,ITGAM,ITGAV,ITGB6,OSMR,PLAU,PLG,SELE,TCN2,TFRC,TGFBR3,TNFRSF11A	Brain sMRI
GO:CC	blood microparticle	GO:0072562	1.01672e-05	4.9928	136	192	11	22097	APCS,BCHE,C9,CFH,DNPEP,GSN,ITIH4,PLG,PROS1,SERPING1,TFRC	Brain sMRI
GO:CC	lysosomal lumen	GO:0043202	0.000886018	3.05256	100	192	8	22097	CTSB,CTSF,CTSS,GUSB,OGN,OMD,PSAP,TCN2	Brain sMRI
GO:CC	vacuolar lumen	GO:0005775	0.00125329	2.90195	178	192	10	22097	CTSB,CTSF,CTSS,GRN,GUSB,OGN,OMD,PSAP,TCN2,VAT1	Brain sMRI
GO:CC	secretory granule lumen	GO:0034774	0.00840097	2.07567	320	192	12	22097	ECM1,GRN,GSN,GSTP1,GUSB,ITIH3,ITIH4,PLG,PROS1,SCG3,SERPING1,VAT1	Brain sMRI
GO:CC	cytoplasmic vesicle lumen	GO:0060205	0.00920469	2.03599	323	192	12	22097	ECM1,GRN,GSN,GSTP1,GUSB,ITIH3,ITIH4,PLG,PROS1,SCG3,SERPING1,VAT1	Brain sMRI
GO:CC	vesicle lumen	GO:0031983	0.00948707	2.02287	324	192	12	22097	ECM1,GRN,GSN,GSTP1,GUSB,ITIH3,ITIH4,PLG,PROS1,SCG3,SERPING1,VAT1	Brain sMRI
KEGG	Complement and coagulation cascades	KEGG:04610	3.06198e-08	7.514	86	102	12	8484	C9,CFH,CFHR5,CR2,F12,ITGAM,PLAU,PLG,PROCR,PROS1,SERPING1,TFPI	Brain sMRI
KEGG	Phagosome	KEGG:04145	0.0330329	1.48105	147	102	8	8484	CLEC7A,CTSS,ITGAM,ITGAV,MRC1,SFTPD,TFRC,THBS2	Brain sMRI
REAC	Diseases of metabolism	REAC:R-HSA-5668914	4.23167e-05	4.37349	245	140	16	10842	ADAMTSL4,B4GAT1,GALNT3,GUSB,KHK,MMUT,MPI,NOTCH2,OGN,OMD,OPLAH,SFTPD,SPON1,TCN2,THBS2,THSD1	Brain sMRI
REAC	Extracellular matrix organization	REAC:R-HSA-1474244	0.000110224	3.95773	297	140	17	10842	ADAM15,ADAM9,ASPN,CTSB,CTSS,FBN2,FGF2,ICAM1,ICAM3,ITGAM,ITGAV,ITGB6,LTBP2,LTBP3,NID2,PCOLCE,PLG	Brain sMRI
REAC	Diseases of glycosylation	REAC:R-HSA-3781865	0.00544638	2.26389	140	140	10	10842	ADAMTSL4,B4GAT1,GALNT3,MPI,NOTCH2,OGN,OMD,SPON1,THBS2,THSD1	Brain sMRI
REAC	Diseases associated with O-glycosylation of proteins	REAC:R-HSA-3906995	0.00813511	2.08964	65	140	7	10842	ADAMTSL4,B4GAT1,GALNT3,NOTCH2,SPON1,THBS2,THSD1	Brain sMRI
REAC	Platelet degranulation	REAC:R-HSA-114608	0.0140595	1.85203	125	140	9	10842	ECM1,ITIH3,ITIH4,MANF,PLG,PROS1,PSAP,SCG3,SERPING1	Brain sMRI
REAC	Response to elevated platelet cytosolic Ca2+	REAC:R-HSA-76005	0.0191716	1.71734	130	140	9	10842	ECM1,ITIH3,ITIH4,MANF,PLG,PROS1,PSAP,SCG3,SERPING1	Brain sMRI
REAC	Molecules associated with elastic fibres	REAC:R-HSA-2129379	0.0386853	1.41245	36	140	5	10842	FBN2,ITGAV,ITGB6,LTBP2,LTBP3	Brain sMRI
GO:MF	serine-type endopeptidase inhibitor activity	GO:0004867	1.75253e-06	5.75633	103	187	11	20212	ITIH3,ITIH4,MANSC4,RECK,SERPINC1,SERPING1,SPINK8,SPINT1,SPINT2,SPINT3,TFPI	Brain dMRI
GO:MF	endopeptidase inhibitor activity	GO:0004866	3.38087e-06	5.47097	168	187	13	20212	CST7,ITIH3,ITIH4,MANSC4,RECK,SERPINC1,SERPING1,SPINK8,SPINT1,SPINT2,SPINT3,TFPI,TIMP4	Brain dMRI
GO:MF	peptidase inhibitor activity	GO:0030414	5.17045e-06	5.28647	174	187	13	20212	CST7,ITIH3,ITIH4,MANSC4,RECK,SERPINC1,SERPING1,SPINK8,SPINT1,SPINT2,SPINT3,TFPI,TIMP4	Brain dMRI
GO:MF	endopeptidase regulator activity	GO:0061135	1.01213e-05	4.99476	184	187	13	20212	CST7,ITIH3,ITIH4,MANSC4,RECK,SERPINC1,SERPING1,SPINK8,SPINT1,SPINT2,SPINT3,TFPI,TIMP4	Brain dMRI
GO:MF	peptidase regulator activity	GO:0061134	1.58593e-05	4.79972	227	187	14	20212	CST7,CTSS,ITIH3,ITIH4,MANSC4,RECK,SERPINC1,SERPING1,SPINK8,SPINT1,SPINT2,SPINT3,TFPI,TIMP4	Brain dMRI
GO:MF	growth factor activity	GO:0008083	2.15708e-05	4.66613	162	187	12	20212	ANGPTL3,BTC,CSF2,CSF3,FGF2,FGF5,GDNF,GRN,IL34,MANF,MDK,OGN	Brain dMRI
GO:MF	growth factor binding	GO:0019838	2.81795e-05	4.55007	134	187	11	20212	COL2A1,ERBB2,GHR,IL1R2,IL6R,ITGAV,LTBP2,NRP1,S100A13,TEK,TGFBR3	Brain dMRI
GO:MF	glycosaminoglycan binding	GO:0005539	4.55542e-05	4.34147	247	187	14	20212	ANGPTL3,BCAN,CFH,FGF2,FSTL1,LTBP2,MDK,NCAN,NRP1,REG4,RSPO3,SELL,SERPINC1,TGFBR3	Brain dMRI
GO:MF	heparin binding	GO:0008201	5.39287e-05	4.26818	176	187	12	20212	ANGPTL3,CFH,FGF2,FSTL1,LTBP2,MDK,NRP1,REG4,RSPO3,SELL,SERPINC1,TGFBR3	Brain dMRI
GO:MF	enzyme inhibitor activity	GO:0004857	8.1947e-05	4.08647	390	187	17	20212	ANGPTL3,ATP5IF1,CST7,HSPB1,ITIH3,ITIH4,MANSC4,PRKAR2A,RECK,SERPINC1,SERPING1,SPINK8,SPINT1,SPINT2,SPINT3,TFPI,TIMP4	Brain dMRI
GO:MF	sulfur compound binding	GO:1901681	0.000124267	3.90564	268	187	14	20212	ANGPTL3,CFH,FGF2,FSTL1,GSTP1,LTBP2,MDK,NRP1,REG4,RSPO3,SELL,SERPINC1,SULT1A1,TGFBR3	Brain dMRI
GO:MF	integrin binding	GO:0005178	0.000152078	3.81793	158	187	11	20212	ADAM15,ADAM23,ADAM9,ANGPTL3,CD177,FGF2,GFAP,GFRA1,ICAM3,ITGAV,ITGB6	Brain dMRI
GO:MF	molecular function inhibitor activity	GO:0140678	0.00052641	3.27868	497	187	18	20212	ANGPTL3,ATP5IF1,COMMD1,CST7,HSPB1,ITIH3,ITIH4,MANSC4,PRKAR2A,RECK,SERPINC1,SERPING1,SPINK8,SPINT1,SPINT2,SPINT3,TFPI,TIMP4	Brain dMRI
GO:MF	cytokine binding	GO:0019955	0.000588141	3.23052	145	187	10	20212	CHRDL2,FGF2,GHR,IL1R2,IL31RA,IL6R,ITGAV,NRP1,TGFBR3,TNFRSF11A	Brain dMRI
GO:MF	opsonin binding	GO:0001846	0.000674056	3.1713	21	187	5	20212	APCS,CFH,CFHR4,CFHR5,ITGAV	Brain dMRI
GO:MF	coreceptor activity	GO:0015026	0.00825234	2.08342	57	187	6	20212	ERBB2,ITGAV,LBP,NRP1,RECK,TGFBR3	Brain dMRI
GO:MF	carbohydrate binding	GO:0030246	0.00910443	2.04075	287	187	12	20212	APCS,BCAN,CLEC7A,ENPP2,FAM3D,FBP1,GUSB,NCAN,PAM,REG4,SELE,SELL	Brain dMRI
GO:MF	protease binding	GO:0002020	0.0329601	1.48201	143	187	8	20212	ADAMTS4,ADAMTSL4,CD177,ITGAV,PSAP,SELL,SERPINC1,TIMP4	Brain dMRI
GO:MF	cytokine activity	GO:0005125	0.0451816	1.34504	238	187	10	20212	CCL24,CCL28,CSF2,CSF3,FAM3D,FGF2,GRN,IL34,TNFSF12,WNT9A	Brain dMRI
GO:BP	cell-substrate adhesion	GO:0031589	0.00107918	2.96691	351	185	15	21031	ADAM15,ADAM9,ANGPTL3,CCL28,ITGAV,ITGB6,MDK,MERTK,NID2,NRP1,OLFM4,PLAU,PXN,TEK,THSD1	Brain dMRI
GO:BP	regulation of angiogenesis	GO:0045765	0.00345649	2.46136	288	185	13	21031	ADGRB3,ANGPTL3,CCL24,ERBB2,FGF2,GRN,HSPB1,MDK,NRP1,RECK,TEK,TIE1,TNFSF12	Brain dMRI
GO:BP	regulation of vasculature development	GO:1901342	0.00418139	2.37868	293	185	13	21031	ADGRB3,ANGPTL3,CCL24,ERBB2,FGF2,GRN,HSPB1,MDK,NRP1,RECK,TEK,TIE1,TNFSF12	Brain dMRI
GO:BP	positive regulation of angiogenesis	GO:0045766	0.0041825	2.37856	165	185	10	21031	ANGPTL3,CCL24,FGF2,GRN,HSPB1,MDK,NRP1,TEK,TIE1,TNFSF12	Brain dMRI
GO:BP	positive regulation of vasculature development	GO:1904018	0.004663	2.33133	167	185	10	21031	ANGPTL3,CCL24,FGF2,GRN,HSPB1,MDK,NRP1,TEK,TIE1,TNFSF12	Brain dMRI
GO:BP	regulation of response to wounding	GO:1903034	0.00492076	2.30797	168	185	10	21031	APCS,CLEC7A,FGF2,GIT1,GRN,MDK,PLAU,SERPINC1,SERPING1,TFPI	Brain dMRI
GO:BP	positive regulation of cell development	GO:0010720	0.00500739	2.30039	450	185	16	21031	ADD1,BCAN,CASP8,CD46,CLEC7A,FGF2,GFAP,IL34,IL4R,MDK,NCAN,NOTCH2,NRP1,PDE5A,SPINT1,TNFRSF11A	Brain dMRI
GO:BP	chemotaxis	GO:0006935	0.0072062	2.14229	463	185	16	21031	CCL24,CCL28,ENPP2,FGF2,GDNF,HSPB1,IL34,IL6R,ITGAV,LBP,MDK,NRP1,PLAU,SEMA3F,SEMA6C,TNFRSF11A	Brain dMRI
GO:BP	taxis	GO:0042330	0.00761233	2.11848	465	185	16	21031	CCL24,CCL28,ENPP2,FGF2,GDNF,HSPB1,IL34,IL6R,ITGAV,LBP,MDK,NRP1,PLAU,SEMA3F,SEMA6C,TNFRSF11A	Brain dMRI
GO:BP	acute-phase response	GO:0006953	0.00872617	2.05918	49	185	6	21031	APCS,IL6R,ITIH4,LBP,TFRC,TNFRSF11A	Brain dMRI
GO:BP	acute inflammatory response	GO:0002526	0.0102495	1.9893	108	185	8	21031	APCS,GSTP1,IL31RA,IL6R,ITIH4,LBP,TFRC,TNFRSF11A	Brain dMRI
GO:BP	ameboidal-type cell migration	GO:0001667	0.0124087	1.90627	428	185	15	21031	ADAM9,ENPP2,FGF2,FSTL1,FUT8,GDNF,GRN,HSPB1,NRP1,PXN,SEMA3F,SEMA6C,TEK,TGFBR3,TNFSF12	Brain dMRI
GO:BP	extracellular matrix organization	GO:0030198	0.0125272	1.90214	324	185	13	21031	ADAM15,ADAMTS4,ADAMTSL4,COL2A1,CTSS,GFAP,MANSC4,NID2,RECK,SPINT1,SPINT2,TGFBR3,TIE1	Brain dMRI
GO:BP	extracellular structure organization	GO:0043062	0.0129501	1.88773	325	185	13	21031	ADAM15,ADAMTS4,ADAMTSL4,COL2A1,CTSS,GFAP,MANSC4,NID2,RECK,SPINT1,SPINT2,TGFBR3,TIE1	Brain dMRI
GO:BP	external encapsulating structure organization	GO:0045229	0.0133856	1.87336	326	185	13	21031	ADAM15,ADAMTS4,ADAMTSL4,COL2A1,CTSS,GFAP,MANSC4,NID2,RECK,SPINT1,SPINT2,TGFBR3,TIE1	Brain dMRI
GO:BP	placenta development	GO:0001890	0.0156698	1.80494	151	185	9	21031	CASP8,CCDC134,CSF2,CTSB,NOTCH2,RSPO3,SPINT1,SPINT2,TPPP3	Brain dMRI
GO:BP	cell-matrix adhesion	GO:0007160	0.0156886	1.80442	235	185	11	21031	ADAM15,ADAM9,ANGPTL3,CCL28,ITGAV,ITGB6,NID2,NRP1,PLAU,TEK,THSD1	Brain dMRI
GO:BP	myeloid leukocyte differentiation	GO:0002573	0.0176856	1.75238	238	185	11	21031	APCS,CASP8,CSF2,CSF3,GLO1,IL31RA,IL34,ITGB6,NOTCH2,TFRC,TNFRSF11A	Brain dMRI
GO:BP	myeloid leukocyte activation	GO:0002274	0.0176856	1.75238	238	185	11	21031	ADAM9,CD177,CSF2,CST7,GRN,IL31RA,IL4R,ITGB6,LBP,NOTCH2,S100A13	Brain dMRI
GO:BP	integrin-mediated signaling pathway	GO:0007229	0.0185646	1.73131	117	185	8	21031	ADAM15,ADAM9,ANGPTL3,CD177,FUT8,ITGAV,ITGB6,NRP1	Brain dMRI
GO:BP	symbiont entry into host cell	GO:0046718	0.0203945	1.69049	156	185	9	21031	APCS,CD46,CTSB,GSN,ITGAV,ITGB6,NRP1,TFRC,WWP2	Brain dMRI
GO:BP	positive regulation of epithelial cell proliferation	GO:0050679	0.0286247	1.54326	205	185	10	21031	CCL24,CDH3,ERBB2,FGF2,GRN,MDK,NOTCH2,NRP1,TEK,TNFSF12	Brain dMRI
GO:BP	positive regulation of peptidyl-tyrosine phosphorylation	GO:0050731	0.0290197	1.53731	163	185	9	21031	CSF2,CSF3,ENPP2,GFRA1,GHR,IL31RA,IL34,IL6R,NRP1	Brain dMRI
GO:BP	symbiont entry into host	GO:0044409	0.0290197	1.53731	163	185	9	21031	APCS,CD46,CTSB,GSN,ITGAV,ITGB6,NRP1,TFRC,WWP2	Brain dMRI
GO:BP	negative regulation of response to external stimulus	GO:0032102	0.0297659	1.52628	405	185	14	21031	APCS,CST7,FGF2,GIT1,GRN,GSTP1,MDK,NRP1,PLAU,SEMA3F,SEMA6C,SERPING1,TEK,TFPI	Brain dMRI
GO:BP	regulation of nervous system development	GO:0051960	0.0314723	1.50207	463	185	15	21031	ADGRB3,BCAN,CST7,EIF2AK3,FGF2,GFAP,IL34,MDK,NCAN,NRP1,PRTG,SEMA3F,SEMA6C,SPINT1,TG	Brain dMRI
GO:BP	negative regulation of response to wounding	GO:1903035	0.039077	1.40808	94	185	7	21031	APCS,FGF2,GIT1,MDK,PLAU,SERPING1,TFPI	Brain dMRI
GO:BP	regulation of epithelial cell proliferation	GO:0050678	0.0418783	1.37801	363	185	13	21031	ATP5IF1,CCL24,CDH3,ERBB2,FGF2,GRN,MDK,NOTCH2,NRP1,TEK,TGFBR3,TIE1,TNFSF12	Brain dMRI
GO:BP	complement activation	GO:0006956	0.0419449	1.37732	64	185	6	21031	C9,CD46,CFH,CFHR4,CFHR5,SERPING1	Brain dMRI
GO:CC	external side of plasma membrane	GO:0009897	8.99611e-10	9.04595	384	191	22	22097	ADAM9,BTN1A1,BTN2A1,BTN3A2,CA4,CD14,CEACAM21,CTSB,GFRA1,GHR,IL31RA,IL4R,IL6R,ITGAV,ITGB6,PLAU,SELE,SELL,TCN2,TFRC,TGFBR3,TNFRSF11A	Brain dMRI
GO:CC	collagen-containing extracellular matrix	GO:0062023	4.5602e-08	7.34102	425	191	21	22097	ADAMTS4,ADAMTSL4,ANGPTL3,ANXA11,APCS,ASPN,BCAN,COL2A1,CTSB,CTSF,CTSS,FBN2,ITIH4,LTBP2,MDK,NCAN,NID2,OGN,PSAP,SERPINC1,SERPING1	Brain dMRI
GO:CC	lysosomal lumen	GO:0043202	3.55047e-07	6.44971	100	191	11	22097	BCAN,CSF3,CTSB,CTSF,CTSS,GUSB,NCAN,OGN,OMD,PSAP,TCN2	Brain dMRI
GO:CC	vacuolar lumen	GO:0005775	1.65545e-05	4.78108	178	191	12	22097	BCAN,CSF3,CTSB,CTSF,CTSS,GRN,GUSB,NCAN,OGN,OMD,PSAP,TCN2	Brain dMRI
GO:CC	blood microparticle	GO:0072562	0.000942909	3.02553	136	191	9	22097	APCS,BCHE,C9,CFH,GSN,ITIH4,SERPINC1,SERPING1,TFRC	Brain dMRI
GO:CC	focal adhesion	GO:0005925	0.00139545	2.85529	422	191	15	22097	ADAM9,ADD1,CD46,GIT1,GSN,HSPB1,ITGAV,ITGB6,NRP1,PLAU,PRKAR2A,PROCR,PXN,TEK,THSD1	Brain dMRI
GO:CC	cell-substrate junction	GO:0030055	0.00185005	2.73282	432	191	15	22097	ADAM9,ADD1,CD46,GIT1,GSN,HSPB1,ITGAV,ITGB6,NRP1,PLAU,PRKAR2A,PROCR,PXN,TEK,THSD1	Brain dMRI
GO:CC	secretory granule membrane	GO:0030667	0.0328973	1.48284	316	191	11	22097	CA4,CD14,CD177,CD46,ITGAV,PAM,PCDH7,PLAU,PSAP,SCG3,SELL	Brain dMRI
KEGG	Complement and coagulation cascades	KEGG:04610	1.21981e-05	4.91371	86	110	10	8484	C9,CD46,CFH,CFHR4,CFHR5,PLAU,PROCR,SERPINC1,SERPING1,TFPI	Brain dMRI
KEGG	Hematopoietic cell lineage	KEGG:04640	0.0159011	1.79857	92	110	7	8484	CD14,CSF2,CSF3,IL1R2,IL4R,IL6R,TFRC	Brain dMRI
KEGG	Cytokine-cytokine receptor interaction	KEGG:04060	0.0325435	1.48754	291	110	12	8484	CCL24,CCL28,CSF2,CSF3,GHR,IL1R2,IL31RA,IL34,IL4R,IL6R,TNFRSF11A,TNFSF12	Brain dMRI
REAC	Diseases of metabolism	REAC:R-HSA-5668914	6.03177e-05	4.21956	245	144	16	10842	ADAMTS4,ADAMTSL4,B4GAT1,BCAN,BTD,GUSB,KHK,MMUT,MPI,NCAN,NOTCH2,OGN,OMD,OPLAH,TCN2,THSD1	Brain dMRI
REAC	Extracellular matrix organization	REAC:R-HSA-1474244	0.000796686	3.09871	297	144	16	10842	ADAM15,ADAM9,ADAMTS4,ASPN,BCAN,COL2A1,CTSB,CTSS,FBN2,FGF2,ICAM3,ITGAV,ITGB6,LTBP2,NCAN,NID2	Brain dMRI
REAC	Diseases of glycosylation	REAC:R-HSA-3781865	0.00669084	2.17452	140	144	10	10842	ADAMTS4,ADAMTSL4,B4GAT1,BCAN,MPI,NCAN,NOTCH2,OGN,OMD,THSD1	Brain dMRI
GO:MF	serine-type endopeptidase inhibitor activity	GO:0004867	5.0582e-07	6.296	103	91	9	20212	ITIH3,ITIH4,MANSC4,RECK,SERPING1,SPINK8,SPINT1,SPINT2,TFPI	ICA node
GO:MF	endopeptidase inhibitor activity	GO:0004866	2.43287e-06	5.61388	168	91	10	20212	ITIH3,ITIH4,MANSC4,RECK,SERPING1,SPINK8,SPINT1,SPINT2,TFPI,TIMP4	ICA node
GO:MF	peptidase inhibitor activity	GO:0030414	3.4131e-06	5.46685	174	91	10	20212	ITIH3,ITIH4,MANSC4,RECK,SERPING1,SPINK8,SPINT1,SPINT2,TFPI,TIMP4	ICA node
GO:MF	endopeptidase regulator activity	GO:0061135	5.83807e-06	5.23373	184	91	10	20212	ITIH3,ITIH4,MANSC4,RECK,SERPING1,SPINK8,SPINT1,SPINT2,TFPI,TIMP4	ICA node
GO:MF	peptidase regulator activity	GO:0061134	4.2732e-05	4.36925	227	91	10	20212	ITIH3,ITIH4,MANSC4,RECK,SERPING1,SPINK8,SPINT1,SPINT2,TFPI,TIMP4	ICA node
GO:MF	enzyme inhibitor activity	GO:0004857	0.000101148	3.99504	390	91	12	20212	ANGPTL3,ITIH3,ITIH4,MANSC4,PRKAR2A,RECK,SERPING1,SPINK8,SPINT1,SPINT2,TFPI,TIMP4	ICA node
GO:MF	molecular function inhibitor activity	GO:0140678	0.000192774	3.71495	497	91	13	20212	ANGPTL3,COMMD1,ITIH3,ITIH4,MANSC4,PRKAR2A,RECK,SERPING1,SPINK8,SPINT1,SPINT2,TFPI,TIMP4	ICA node
GO:MF	growth factor activity	GO:0008083	0.000388968	3.41009	162	91	8	20212	ANGPTL3,CSF2,FGF2,FGF5,GDNF,GRN,MANF,OGN	ICA node
GO:MF	integrin binding	GO:0005178	0.00409544	2.3877	158	91	7	20212	ADAM15,ADAM22,ANGPTL3,FGF2,GFRA1,ICAM1,ICAM3	ICA node
GO:MF	sulfur compound binding	GO:1901681	0.0158885	1.79892	268	91	8	20212	ANGPTL3,APOE,CFH,FGF2,GSTM4,RSPO3,SULT1A1,TGFBR3	ICA node
GO:BP	negative regulation of coagulation	GO:0050819	0.00636631	2.19611	53	88	5	21031	APOE,PLAU,PROCR,SERPING1,TFPI	ICA node
GO:BP	hyaluronan metabolic process	GO:0030212	0.0242563	1.61518	33	88	4	21031	FGF2,GUSB,ITIH3,ITIH4	ICA node
GO:BP	negative regulation of wound healing	GO:0061045	0.027226	1.56502	71	88	5	21031	APOE,FGF2,PLAU,SERPING1,TFPI	ICA node
GO:BP	regulation of coagulation	GO:0050818	0.0333551	1.47684	74	88	5	21031	APOE,PLAU,PROCR,SERPING1,TFPI	ICA node
GO:BP	branching involved in labyrinthine layer morphogenesis	GO:0060670	0.0446395	1.35028	13	88	3	21031	RSPO3,SPINT1,SPINT2	ICA node
GO:CC	external side of plasma membrane	GO:0009897	0.000185286	3.73216	384	93	11	22097	BTN1A1,BTN2A1,BTN3A2,CA4,CTSB,GFRA1,GHR,ICAM1,PLAU,SELE,TGFBR3	ICA node
GO:CC	collagen-containing extracellular matrix	GO:0062023	0.000498332	3.30248	425	93	11	22097	ANGPTL3,APOE,CTSB,ICAM1,ITIH4,LGALS1,MEGF9,NID2,OGN,PSAP,SERPING1	ICA node
GO:CC	lysosomal lumen	GO:0043202	0.0186989	1.72818	100	93	5	22097	CTSB,GUSB,OGN,OMD,PSAP	ICA node
GO:CC	vacuolar lumen	GO:0005775	0.030797	1.51149	178	93	6	22097	CTSB,GRN,GUSB,OGN,OMD,PSAP	ICA node
KEGG	Cholesterol metabolism	KEGG:04979	0.000553779	3.25666	51	46	5	8484	ANGPTL3,APOE,LCAT,LDLRAP1,SORT1	ICA node
KEGG	Lysosome	KEGG:04142	0.00516635	2.28682	131	46	6	8484	CD164,CTSB,GUSB,NAGA,PSAP,SORT1	ICA node
KEGG	Complement and coagulation cascades	KEGG:04610	0.00712933	2.14695	86	46	5	8484	CFH,PLAU,PROCR,SERPING1,TFPI	ICA node
REAC	Plasma lipoprotein assembly, remodeling, and clearance	REAC:R-HSA-174824	8.19072e-05	4.08668	71	65	7	10842	AMN,ANGPTL3,APOBR,APOE,CES3,LCAT,LDLRAP1	ICA node
REAC	Plasma lipoprotein clearance	REAC:R-HSA-8964043	0.000901408	3.04508	36	65	5	10842	AMN,APOBR,APOE,CES3,LDLRAP1	ICA node
REAC	Butyrophilin (BTN) family interactions	REAC:R-HSA-8851680	0.0181404	1.74135	12	65	3	10842	BTN1A1,BTN2A1,BTN3A2	ICA node
REAC	Platelet degranulation	REAC:R-HSA-114608	0.041098	1.38618	125	65	6	10842	ITIH3,ITIH4,MANF,PSAP,SCG3,SERPING1	ICA node
GO:CC	external side of plasma membrane	GO:0009897	0.0102903	1.98757	384	38	6	22097	BTN1A1,BTN2A1,CA4,GFRA1,ITGAL,PLAU	ICA edge
GO:CC	protein complex involved in cell adhesion	GO:0098636	0.0321432	1.49291	59	38	3	22097	ITGAL,LGALS1,PLAU	ICA edge
KEGG	Cholesterol metabolism	KEGG:04979	0.0162289	1.78971	51	21	3	8484	ANGPTL3,LCAT,LDLRAP1	ICA edge

### Sheet: Eye
Supplementary Table 11: Pathway enrichment analysis for plasma proteins with significant causal associations for each organ (P < 2.98e-8). This sheet shows enriched pathways for plasma proteins causally associated with eye imaging traits.
source	term_name	term_id	adjusted_p_value	negative_log10_of_adjusted_p_value	term_size	query_size	intersection_size	effective_domain_size	intersections	category
GO:MF	heparin binding	GO:0008201	0.00400662	2.39722	176	83	7	20212	ANGPTL3,APOH,CFH,PCOLCE,REG4,RSPO3,TGFBR3	Eye OCT
GO:MF	peptidase regulator activity	GO:0061134	0.0206743	1.68457	227	83	7	20212	CTSS,ITIH3,PCOLCE,RARRES1,SERPINI2,TFPI,TIMP4	Eye OCT
GO:MF	glycosaminoglycan binding	GO:0005539	0.0352285	1.45311	247	83	7	20212	ANGPTL3,APOH,CFH,PCOLCE,REG4,RSPO3,TGFBR3	Eye OCT
GO:CC	external side of plasma membrane	GO:0009897	0.000603398	3.2194	384	84	10	22097	BTN1A1,BTN2A1,BTN3A2,GFRA1,IL31RA,IL4R,NT5E,SELE,TCN2,TGFBR3	Eye OCT
KEGG	Cholesterol metabolism	KEGG:04979	0.00692047	2.15986	51	40	4	8484	ANGPTL3,APOH,LCAT,LDLRAP1	Eye OCT
KEGG	Lysosome	KEGG:04142	0.0265916	1.57526	131	40	5	8484	CD164,CTSS,GUSB,NAGA,PSAP	Eye OCT
REAC	Butyrophilin (BTN) family interactions	REAC:R-HSA-8851680	0.0110189	1.95786	12	57	3	10842	BTN1A1,BTN2A1,BTN3A2	Eye OCT
GO:MF	integrin binding	GO:0005178	0.000321692	3.49256	158	91	8	20212	ANGPTL3,FGF2,GFAP,GFRA1,ICAM1,ICAM3,ITGAV,ITGB6	Eye fundus
GO:MF	cytokine binding	GO:0019955	0.00232526	2.63353	145	91	7	20212	FGF2,IL1R2,IL31RA,IL6R,ITGAV,OSMR,TGFBR3	Eye fundus
GO:MF	growth factor binding	GO:0019838	0.0179088	1.74693	134	91	6	20212	IL1R2,IL6R,ITGAV,OSMR,S100A13,TGFBR3	Eye fundus
GO:MF	peptidase regulator activity	GO:0061134	0.0419773	1.37699	227	91	7	20212	CST7,CTSS,SERPING1,SERPINI2,SPINT1,TFPI,TIMP4	Eye fundus
GO:BP	negative regulation of wound healing	GO:0061045	0.00132404	2.8781	71	89	6	21031	APCS,APOH,CEACAM1,FGF2,SERPING1,TFPI	Eye fundus
GO:BP	regulation of wound healing	GO:0061041	0.00315637	2.50081	130	89	7	21031	APCS,APOH,CEACAM1,CLEC7A,FGF2,SERPING1,TFPI	Eye fundus
GO:BP	negative regulation of response to wounding	GO:1903035	0.0069641	2.15713	94	89	6	21031	APCS,APOH,CEACAM1,FGF2,SERPING1,TFPI	Eye fundus
GO:BP	negative regulation of coagulation	GO:0050819	0.00705303	2.15162	53	89	5	21031	APOH,CEACAM1,PROCR,SERPING1,TFPI	Eye fundus
GO:BP	regulation of response to wounding	GO:1903034	0.0173303	1.76119	168	89	7	21031	APCS,APOH,CEACAM1,CLEC7A,FGF2,SERPING1,TFPI	Eye fundus
GO:BP	regulation of coagulation	GO:0050818	0.0369225	1.43271	74	89	5	21031	APOH,CEACAM1,PROCR,SERPING1,TFPI	Eye fundus
GO:CC	external side of plasma membrane	GO:0009897	1.98839e-08	7.7015	384	93	15	22097	BTN1A1,BTN2A1,BTN3A2,CA4,CD302,GFRA1,ICAM1,IL31RA,IL6R,ITGAV,ITGB6,NT5E,OSMR,SELE,TGFBR3	Eye fundus
GO:CC	collagen-containing extracellular matrix	GO:0062023	0.0219721	1.65813	425	93	9	22097	ANGPTL3,ANXA11,APCS,APOH,CTSS,EFEMP1,ICAM1,NID2,SERPING1	Eye fundus
KEGG	Cholesterol metabolism	KEGG:04979	0.0232919	1.6328	51	53	4	8484	ANGPTL3,APOH,LCAT,LDLRAP1	Eye fundus
REAC	Butyrophilin (BTN) family interactions	REAC:R-HSA-8851680	0.0198181	1.70294	12	66	3	10842	BTN1A1,BTN2A1,BTN3A2	Eye fundus
REAC	Extracellular matrix organization	REAC:R-HSA-1474244	0.0314314	1.50264	297	66	9	10842	CEACAM1,CTSS,EFEMP1,FGF2,ICAM1,ICAM3,ITGAV,ITGB6,NID2	Eye fundus

### Sheet: Readme
source	The database or ontology source where the pathway or term originates
term_name	Term name
term_id	ID of the term
adjusted_p_value	P-value from the hypergeometric test after correction for multiple testing
negative_log10_of_adjusted_p_value	The negative base-10 logarithm of the adjusted p-value
term_size	The total number of elements in the pathway or term
query_size	The number of elements from the query set that were tested for enrichment
intersection_size	The number of elements in the query set that overlap with the pathway or term
effective_domain_size	the number of elements in the background dataset that are eligible for testing for enrichment against a specific pathway or term
intersections	A list of the specific proteins from the query set that intersect with the pathway or term
category	The organ/tissue the queried proteins associated with
