## Supplementary material for "The landscape of plasma proteomic links to human organ imaging": supp_table: Supplementary_Table_12.xlsx

### Sheet: Protein-protein interactions
Supplementary Table 12: Protein-protein interactions (PPI) for plasma proteins with significant causal associations for each organ (P < 2.98e-8). This sheet shows the average PPI scores and the P-value from the hypergeometric test assessing the enrichment of interactions for proteins causally associated with each organ.
Category	Average PPI score	P-value
Brain sMRI	0.0309085	< 2.2E-16
Brain dMRI	0.0314575	< 2.2E-16
ICA node	0.0325988	8.109e-05
ICA edge	0.0184552	0.9492
Heart	0.03454	6.49e-14
Aorta	0.0251291	0.376
Body fat	0.0372014	0.0005876
Body muscle	0.0232526	0.7804
Liver	0.0227295	0.6817
Kidney	0.0445197	1.313e-05
Lung	0.0673333	0.2721
Pancreas	0.0101838	0.993
Spleen	0.037011	0.1361
Eye OCT	0.0198712	1
Eye fundus	0.031742	6.578e-06

### Sheet: Readme
Readme of Sheet1:
Cateory	Name of the organ or tissue
Average PPI	The average PPI score from the STRING database for proteins significantly associated with the specified organ under Bonferroni correction
P-value	The p-value from the hypergeometric test assessing PPI enrichment for proteins associated with the organ
