## Supplementary material for "The landscape of plasma proteomic links to human organ imaging": supp_table: Supplementary_Table_13.xlsx

### Sheet: Sheet1
Supplementary Table 13: Enrichment analysis of proteins causally associated with specific organs across various organs.
MR_Organ	Enrich_Organ	P-value	Pval_bonf	Enriched_Proteins_Count
lung	Lung	0.000200661	0.0114377	1
pancreas	Kidney	0.000914577	0.0521309	1
body muscle	Kidney	0.00127235	0.0725237	1
eye_tl	Kidney	0.00166276	0.0947776	2
body muscle	Lung	0.00246792	0.140671	1
body fat	Kidney	0.00390133	0.222376	1
liver	Liver	0.00439334	0.25042	4
liver	Kidney	0.0050785	0.289474	1
kidney	Lung	0.00553257	0.315357	1
body fat	Lung	0.00748834	0.426836	1
eye_oct	Adipose	0.00806957	0.459966	1
ica_edge	Lung	0.0087919	0.501138	1
kidney	Artery	0.00897646	0.511658	1
liver	Lung	0.00971392	0.553693	1
smri	Artery	0.0116112	0.66184	3
dmri	Kidney	0.0128318	0.731414	2
smri	Kidney	0.0130177	0.742011	2
smri	Liver	0.0151192	0.861795	10
eye_oct	Kidney	0.0213321	1	1
ica_node	Kidney	0.0263726	1	1
heart	Kidney	0.0301695	1	1
smri	Lung	0.0330211	1	2
dmri	Liver	0.0354845	1	9
eye_oct	Pancreas	0.0431882	1	2
eye_tl	Lung	0.0476577	1	1
ica_node	Lung	0.0485915	1	1
heart	Lung	0.05532	1	1
eye_oct	Liver	0.0807189	1	4
heart	Artery	0.0854936	1	1
ica_edge	Liver	0.0860837	1	2
body muscle	Liver	0.104175	1	1
ica_node	Liver	0.116405	1	4
dmri	Lung	0.164579	1	1
kidney	Liver	0.200683	1	1
eye_tl	Pancreas	0.21887	1	1
ica_node	Pancreas	0.222387	1	1
dmri	Artery	0.239711	1	1
heart	Pancreas	0.247141	1	1
eye_tl	Liver	0.255014	1	3
aorta	Liver	0.272954	1	1
heart	Liver	0.305031	1	3
eye_tl	Immune	0.339052	1	4
dmri	Muscle	0.366279	1	1
dmri	Immune	0.391157	1	8
body fat	Brain	0.401964	1	1
dmri	Brain	0.47768	1	7
dmri	Pancreas	0.548211	1	1
smri	Pancreas	0.551127	1	1
heart	Immune	0.608083	1	3
eye_oct	Immune	0.68355	1	2
smri	Immune	0.691754	1	6
eye_tl	Brain	0.715878	1	2
ica_node	Brain	0.722725	1	2
ica_node	Immune	0.755344	1	2
smri	Brain	0.776686	1	5
eye_oct	Brain	0.850333	1	1
heart	Brain	0.913781	1	1

### Sheet: Readme
Readme of Sheet1:
MR_Organ	The organ with which the proteins are causally associated.
Enrich_Organ	The organ in which enrichment of the associated proteins is tested.
P-value	The p-value from the hypergeometric test assessing enrichment.
Pval_bonf	The Bonferroni-adjusted p-value for the enrichment of organ-associated proteins in the target organ
Enriched_Proteins_Count	The number of organ-associated proteins from Assoc_Organ that are enriched in the target organ (Enrich_Organ).
